# Genetically proxied PDE5 inhibition and risk of dementia: a drug target Mendelian randomisation study

**DOI:** 10.1101/2024.02.15.24302874

**Authors:** Stephen O. Brennan, Alexander C. Tinworth

## Abstract

**Background:** Phosphodiesterase-5 (PDE5) inhibitors have gained interest as a potential treatment for dementia. However, current evidence is limited to observational and pre-clinical studies. This drug-target Mendelian Randomisation (MR) study aims to elucidate the on-target effects of pharmacological PDE5 inhibition on dementia subtypes, cognitive traits, and neuro-imaging phenotypes.

**Methods:** Two independent (r^2^ <0.001) blood pressure lowering variants from around the PDE5A locus were used in two-sample MR to assess the effect of genetically proxied PDE5 inhibition on risk of dementia subtypes, cognitive performance, and neuroimaging traits (cortical thickness, surface area and volume of white matter hyperintensities) in large-scale genomic consortia. The instrument’s predictive validity was assessed against erectile dysfunction and pulmonary arterial hypertension (PAH) as positive controls.

**Results:** Following correction for multiple comparisons, genetically proxied PDE5 inhibition was associated with lower odds of erectile dysfunction (OR 0.85, 95% CI 0.83-0.87) and PAH (OR 0.58, 95% CI 0.55-0.61), and higher odds of Alzheimer’s disease (OR 1.07, 95% CI 1.04-1.10), Lewy body dementia (OR 1.20, 95% CI 1.17-1.23) and vascular dementia (OR 1.04, 95% CI 1.02-1.07). Furthermore, genetically proxied PDE5 inhibition was associated with reduced cortical thickness (SD change -0.003, 95% CI -0.004, -0.002) and cognitive performance (SD change -0.010, 95% CI -0.013, -0.007), but not cortical surface area nor volume of white matter hyperintensities.

**Conclusion:** In contrast to evidence from observational studies, our findings indicate that inhibition of PDE5 is associated with a higher risk of dementia and an unfavourable neurocognitive profile. This risk should be further investigated prior to clinical trials of pharmacological PDE5 inhibition for the treatment and prevention of dementia.
