## Supplementary Tables for "Genetically proxied PDE5 inhibition and risk of dementia: a drug target Mendelian randomisation study"

### Sheet: ST1 - Genetic instrument info
Supplementary table 1: SNP information both from the primary and alternatively constrcuted genetic instruments and their association with systolic blood pressure.
RSID	Chromosome	Location (hg19)	Effect allele	Other allele	Effect allele frequency	Beta	Standard error	P value	Functional consequence
SNPs included in primary instrument
rs4643791	4	119344464	A	G	0.504	-0.174	0.031	1.39e-08	Intron
rs2389873	4	119633559	A	G	0.52	-0.197	0.03	7.42e-11	Intergenic
SNPs included in secondary instrument
rs7672519	4	119622957	C	T	0.48	-0.196	0.03	9.69e-11	Intron
rs80223330	4	119501939	G	A	0.141	-0.122	0.046	0.00837	Intron
rs12646525	4	119581306	T	C	0.216	-0.183	0.037	7.43e-07	Intron
rs17355550	4	119494941	C	T	0.967	-0.441	0.087	4.18e-07	3 prime UTR variant

### Sheet: ST2 - All primary MR analyses
Mendelian randomization inverse variance-weighted random effects, weighted mode, weighted median, and MR-PRESSO estimates for each study outcome.
Primary instrument
Outcome	Method	Odds ratio/SD change (95% confidence interval)	Standard error	P-value	Q-statistic (P-value)
Erectile dysfunction	Inverse variance-weighted	0.85 (0.83-0.87)	0.011	<0.001	0.03 (0.87)
Pulmonary arterial hypertension	Inverse variance-weighted	0.58 (0.55-0.61)	0.027	<0.001	0.01 (0.92)
Alzheimer's disease	Inverse variance-weighted	1.07 (1.04-1.10)	0.013	<0.001	0.13 (0.72)
Vascular dementia	Inverse variance-weighted	1.04 (1.02-1.07)	0.014	0.002	0.01 (0.90)
Lewy body dementia	Inverse variance-weighted	1.20 (1.17-1.23)	0.012	<0.001	0.01 (0.93)
Cognitive performance	Inverse variance-weighted	-0.010 (-0.013, -0.007)	0.001	<0.001	0.02 (0.89)
Cortical surface area	Inverse variance-weighted	320.172 (25.464, 614.881)	150.362	0.033	0.12 (0.82)
Cortical thickness	Inverse variance-weighted	-0.003 (-0.004, -0.002)	0.001	<0.001	0.05 (0.82)
White matter hyperintensities	Inverse variance-weighted	-0.027 (-0.050, -0.005)	0.011	0.016	0.14 (0.70)
Secondary instrument
Outcome	Method	Odds ratio/SD change (95% confidence interval)	Standard error	P-value	Q-statistic (P-value)
Alzheimer's disease	Inverse variance-weighted	1.08 (1.04, 1.11)	0.016	<0.001	0.80 (0.85)
	Weighted median	1.08 (1.04, 1.11)	0.04	0.14
	Weighted mode	1.08 (1.00, 1.17)	0.043	0.044
	MR-PRESSO	1.08 (1.04, 1.11)	0.016	0.021
Vascular dementia	Inverse variance-weighted	1.19 (1.06, 1.34)	0.06	0.003	1.27 (0.74)
	Weighted median	1.12 (0.87, 1.44)	0.127	0.434
	Weighted mode	1.18 (0.95, 1.46)	0.111	0.143
	MR-PRESSO	1.19 (1.06, 1.34)	0.06	0.059
Lewy body dementia	Inverse variance-weighted	1.35 (0.97, 1.90)	0.173	0.08	6.05 (0.11)
	Weighted median	1.18 (0.86, 1.63)	0.163	0.375
	Weighted mode	1.19 (0.86. 1.63)	0.163	0.292
	MR-PRESSO	1.35 (0.97, 1.90)	0.173	0.178
Cognitive performance	Inverse variance-weighted	-0.02 (-0.03, 0.00)	0.008	0.025	2.16 (0.54)
	Weighted median	-0.01 (-0.03, 0.02)	0.013	0.551
	Weighted mode	-0.01 (-0.03, 0.013)	0.012	0.393
	MR-PRESSO	-0.02 (-0.03, 0.00)	0.008	0.111
Cortical surface area	Inverse variance-weighted	152.24 (-779.98, 1084.46)	475.631	0.75	5.06 (0.168)
	Weighted median	287.26 (-543.76, 1118.28)	423.996	0.547
	Weighted mode	288.07 (-601.72, 1177.84)	453.976	0.526
	MR-PRESSO	152.24 (-779.98, 1084.46)	475.631	0.77
Cortical thickness	Inverse variance-weighted	0.00 (-0.01, 0.00)	0.003	0.226	4.49 (0.121)
	Weighted median	-0.01 (-0.01, 0.00)	0.003	0.204
	Weighted mode	-0.01 (-0.01, 0.00)	0.003	0.099
	MR-PRESSO	0.00 (-0.01, 0.00)	0.003	0.312
White matter hyperintensities	Inverse variance-weighted	-0.02 (-0.03, 0.00)	0.008	0.031	0.27 (0.966)
	Weighted median	-0.02 (-0.09, 0.05)	0.035	0.635
	Weighted mode	-0.02 (-0.08, 0.04)	0.03	0.545
	MR-PRESSO	-0.02 (-0.03, -0.00)	0.008	0.12

### Sheet: ST3 - PhenoScanner output
Significant (P < 1x10E-05) associations of genetic variants and their direction of effect (+/-) with traits identified by PhenoScanner.
Trait	rs4643791	rs2389873	rs7672519	rs80223330	rs12646525	rs17355550
Plateletcrit	X (-)	X (-)	X (-)
Platelet count	X (-)	X (-)	X (-)
Coronary artery disease	X (-)	X (-)	X (-)	X (-)
Diastolic blood pressure	X (-)	X (-)	X (-)
White blood cell count	X (-)	X (-)	X (-)
Impedence of left leg	X (-)				X (-)
Impedence of right leg					X (-)
Myeloid white cell count	X (-)	X (-)	X (-)
Sum basophil neutrophil counts	X (-)	X (-)	X (-)
Granulocyte count	X (-)	X (-)	X (-)
Height					X (-)
Impedence of whole body					X (-)

### Sheet: ST4 - 2-step Cis-MR
adjsting varaible	adjsting varaible OpenGWAS code	outcome	SBP effect estimate	SE of SBP effect	SBP odds ratio	Pval of SBP effect
BMI	ukb-b-19953	Alzheimer's disease	0.0803976	0.0234497	1.08372	0.000606906
Impedance of leg right	ukb-b-7376	Alzheimer's disease	0.0809937	0.0235831	1.08436	0.000593864
Myeloid white cell count	ebi-a-GCST004626	Alzheimer's disease	0.0772261	0.0235381	1.08029	0.00103476
Platelet count	ukb-d-30080_irnt	Alzheimer's disease	0.0597095	0.0240467	1.06153	0.0130257
Coronary artery disease	ebi-a-GCST005195	Alzheimer's disease	0.0667987	0.0243667	1.06908	0.00611798
Granulocyte count	ebi-a-GCST004614	Alzheimer's disease	0.0777479	0.0235217	1.08085	0.000948511
Sum basophil neutrophil counts	ebi-a-GCST004620	Alzheimer's disease	0.077911	0.0234285	1.08103	0.000920549
Impedance of leg left	ukb-b-14068	Alzheimer's disease	0.0814879	0.023563	1.0849	0.000543592
Impedance of whole body	ukb-b-19921	Alzheimer's disease	0.0814769	0.0235306	1.08489	0.000535004
Impedance of arm left	ukb-b-19379	Alzheimer's disease	0.0806334	0.0235498	1.08397	0.000617162
Impedance of arm right	ukb-b-7859	Alzheimer's disease	0.0850905	0.0236317	1.08882	0.000317364
height	ukb-b-10787	Alzheimer's disease	0.0857767	0.0234285	1.08956	0.000251032
White blood cell count	ieu-b-30	Alzheimer's disease	0.0799699	0.0234359	1.08325	0.000644202
Plateletcrit	ebi-a-GCST004607	Alzheimer's disease	0.052345	0.0244923	1.05374	0.0325815
BMI	ukb-b-19953	Vascular dementia	0.183492	0.0675318	1.20141	0.00658533
Impedance of leg right	ukb-b-7376	Vascular dementia	0.181844	0.067546	1.19943	0.00709932
Myeloid white cell count	ebi-a-GCST004626	Vascular dementia	0.189413	0.067556	1.20854	0.00505064
Platelet count	ukb-d-30080_irnt	Vascular dementia	0.180935	0.0675509	1.19834	0.00739521
Coronary artery disease	ebi-a-GCST005195	Vascular dementia	0.182587	0.0675712	1.20032	0.0068894
Granulocyte count	ebi-a-GCST004614	Vascular dementia	0.18922	0.0675546	1.20831	0.00509463
Sum basophil neutrophil counts	ebi-a-GCST004620	Vascular dementia	0.189258	0.0675539	1.20835	0.00508509
Impedance of leg left	ukb-b-14068	Vascular dementia	0.18205	0.0675415	1.19967	0.00703094
Impedance of whole body	ukb-b-19921	Vascular dementia	0.180693	0.0675765	1.19805	0.00749739
Impedance of arm left	ukb-b-19379	Vascular dementia	0.181792	0.0675553	1.19936	0.0071236
Impedance of arm right	ukb-b-7859	Vascular dementia	0.180566	0.0675543	1.19789	0.00751988
height	ukb-b-10787	Vascular dementia	0.185615	0.0675123	1.20396	0.00597129
White blood cell count	ieu-b-30	Vascular dementia	0.184928	0.0675198	1.20313	0.00616514
Plateletcrit	ebi-a-GCST004607	Vascular dementia	0.189619	0.0676114	1.20879	0.00503877
